# Impact of Multimodal Prompt Elements on Diagnostic Performance of GPT-4(V) in Challenging Brain MRI Cases

**DOI:** 10.1101/2024.03.05.24303767

**Authors:** Severin Schramm, Silas Preis, Marie-Christin Metz, Kirsten Jung, Benita Schmitz-Koep, Claus Zimmer, Benedikt Wiestler, Dennis M. Hedderich, Su Hwan Kim

## Abstract

**Background:** Recent studies have explored the application of multimodal large language models (LLMs) in radiological differential diagnosis. Yet, how different multimodal input combinations affect diagnostic performance is not well understood.

**Purpose:** To evaluate the impact of varying multimodal input elements on the accuracy of GPT-4(V)-based brain MRI differential diagnosis.

**Methods:** Thirty brain MRI cases with a challenging yet verified diagnosis were selected. Seven prompt groups with variations of four input elements (image, image annotation, medical history, image description) were defined. For each MRI case and prompt group, three identical queries were performed using an LLM-based search engine (© PerplexityAI, powered by GPT-4(V)). Accuracy of LLM-generated differential diagnoses was rated using a binary and a numeric scoring system and analyzed using a chi-square test and a Kruskal-Wallis test. Results were corrected for false discovery rate employing the Benjamini-Hochberg procedure. Regression analyses were performed to determine the contribution of each individual input element to diagnostic performance.

**Results:** The prompt group containing an annotated image, medical history, and image description as input exhibited the highest diagnostic accuracy (67.8% correct responses). Significant differences were observed between prompt groups, especially between groups that contained the image description among their inputs, and those that did not. Regression analyses confirmed a large positive effect of the image description on diagnostic accuracy (p ≪ 0.001), as well as a moderate positive effect of the medical history (p < 0.001). The presence of unannotated or annotated images had only minor or insignificant effects on diagnostic accuracy.

**Conclusion:** The textual description of radiological image findings was identified as the strongest contributor to performance of GPT-4(V) in brain MRI differential diagnosis, followed by the medical history. The unannotated or annotated image alone yielded very low diagnostic performance. These findings offer guidance on the effective utilization of multimodal LLMs in clinical practice.
