## Supplement 1 for "Impact of Multimodal Prompt Elements on Diagnostic Performance of GPT-4(V) in Challenging Brain MRI Cases"

### Sheet: Sheet2
ID	Age Range	Sex	Correct Diagnosis	Clinical Information	Image Description
1.1	36 - 40	F	Midline glioma	Intracranial mass in external CT scan, headache	Large, midline-crossing mass with inhomogeneous enhancement and hyperperfusion extending into the 3rd ventricle and both thalami.
1.2	31 - 35	F	ICA dissection	Recurring visual impairment on the left side, headache	The petrous segment of the ICA exhibits a crescent-shaped signal in the TOF-MRA sequence with absent flow void in the remaining vessel lumen in the T2-weighted sequence.
1.3	31 - 35	M	Hemangioblastoma	Dizziness, headache	Large, multicystic mass with thickened, contrast-enhancing walls and surrounding flow voids in the median cerebellum extending into the 4th ventricle. Some cysts exhibit intralesional fluid-fluid levels.
1.4	41 - 45	M	Chiari malformation type 1	Right-sided headache, dizziness, right facial hypaesthaesia	Displacement of the cerebellar tonsils into the foramen magnum
1.5	41 - 45	M	Periorbital phlegmone	Periorbital swelling, headache, fever	Swelling and contrast enhancement of left periorbital soft tissue
1.6	56 - 60	F	Cerebral venous thrombosis	Acute desorientation	Swelling and hyperintensities of the bilateral thalami with partial diffusion restriction but without contrast enhancement. Pronounced flow voids surrounding the thalami.
1.7	51 - 55	F	Chondrosarcoma	Newly diagnosed left sixth nerve palsy with diplopia, severe headaches for 2 days, left facial numbness for several weeks	Large, inhomogeneously contrast-enhancing mass of the left skull base surrounding the left petrous apex with high T2 signal subtotal encasement of the petrous ICA
1.8	36 - 40	F	Tumefactive multiple sclerosis (MS)	Sensory-motor hemiparesis left	Left parietal, periventricular, FLAIR-hyperintense lesion with incomplete ring enhancement and perifocal edema
1.9	46 - 50	M	Multinodular and vacuolating neuronal tumor (MVNT)	Subacute ptosis, right oculomotor palsy, diplopia	Multiple clustered T2-hyperintense lesions in the left subcortical frontoopercular / insular region
1.10	36 - 40	M	Cerebral cavernous venous malformation	Incidental finding in left temporal lobe in external imaging	Inhomogeneous predominantly T2-hyperintense, non-enhancing intracerebral lesion in the left temporal region with peripherally pronounced SWI susceptibility artifacts and associated prominent veins
2.1	31 - 35	F	Cytotoxic lesions of the corpus callosum (CLOCC)	Headache, history of Cesarean section and HELLP syndrome 3 weeks ago, HSV pneumonia	Well-defined, round T2-hyperintense lesion in the splenium of the corpus callosum with distinct diffusion restriction
2.2	61 - 65	M	Cerebral amyloid angiopathy	Aphasia since yesterday, mild right hemiparesis	Multiple, predominantly subcortical, dot-like T2* susceptibility artifacts supra- and infratentorially
2.3	41 - 45	F	Echinococcosis	Headache, vomiting, mood disturbances Suspected brain abscess, patent foramen ovale	Irregular mass in the left parietal region with peripheral contrast enhancement and multiple nodular intralesional structures of varying signal intensity
2.4	41 - 45	M	Pontine myelinolysis	History of alcoholic liver cirrhosis, suspicion of hyperactive delirium	T2-hyperintensities of the central pons with partial diffusion restriction but without contrast enhancement
2.5	36 - 40	M	Creutzfeldt Jakob disease	Gait ataxia, dysarthria, depression	Symmetric diffusion restriction of the bilateral caudate head, putamen and thalamus with subtle correlating T2-hyperintensities but without contrast enhancement
2.6	41 - 45	M	Ecchordosis physaliphora	Incidental clival finding in external imaging, patient is asymptomatic	T2-hyperintense, CSF-isointense lesion of the clivus (adjacent to the sella turcica) without contrast enhancement
2.7	51 - 55	M	Miller-Fisher syndrome	Speech impairement since two weeks, double vision since three days, progressive swallowing disorder	Contrast enhancement of bilateral facial nerves, swelling of bilateral oculomotor nerves
2.8	61 - 65	F	Progressive multifocal encephalopathy (PML)	Progressive right-sided hemiparesis, history of chronic lymphocytic leukemia	Extensive white matter T2-hyperintensities in the left frontotemporal and insular region with subcortical involvement and correlating diffusion restriction
2.9	56 - 60	M	Limbic encephalitis	Organic psychosyndrome for 3 months, psychomotor retardation, dysarthria	Swelling and T2-hyperintensities of the left temporomesial and parahippocampal region without correlating diffusion restriction or contrast enhancement
2.10	41 - 45	F	Spinocerebellar ataxia	Progressive gait ataxia, upper limb ataxia for 2 years	Extensive atrophy of the brain stem and cerebellum
3.1	61 - 65	M	Superficial siderosis	Severe left sensorineural hearing loss	T1- and T2-hypointensities in the cerebellar foliae and along the left opercular sulci
3.2	21 - 25	F	Moya Moya disease	Left hemiparesis for several weeks	Severe stenosis of the right M1 segment with a highly irregular, cloudy appearance of collateral vessels
3.3	31 - 35	M	Sarcoma	Scalp lesion DDx lipoma DDx atheroma, Pt. noticed swelling a few months ago, has grown since	Paramedian left-sided osteodestructive mass within the Os frontale with both extracranial and intracranial portions leading to mass effect vice versa the underlying brain parenchyma. The mass infiltrates the superior sagittal sinus, demonstrates vivid heterogeneous contrast enhancement and heterogeneous, mostly high signal on T2. There is beginning transdural growth with infiltration of the brain…
3.4	56 - 60	F	Huntington's disease	Repeated orofacial dyskinesias, parathymic behavior. Generalized brain atrophy in CT. DDx neurodegenerative disease	Global cerebral atrophy and pronounced atrophy of Caudate nucleus, Putamen and Globus pallidus with consequent enlargement of lateral ventricles.
3.5	56 - 60	M	Subependymoma	Incidental intracranial mass lesion in external images Patient is asymptomatic	Oval mass in the left lateral ventricle with T2-hyperintense margin but without contrast enhancement or susceptibility artifacts, DWI signal approximately isointense to cortex.
3.6	36 - 40	M	Toxoplasmosis	Dysarthria, dysphagia, psychomotor slowing, suspected HIV infection, intracerebral lesions	Large number of supra- and infratentorial lesions with ring-enhancement, concentric hyper-and hypointense rims in T2 and diffusion restrictions preferentially located intracortical and within the basal ganglia.
3.7	26 - 30	M	Central neurocytoma	Headache and papilledema	Large intraventricular mass in the right lateral ventricle with inhomogenous contrast enhancement, high T2 signal, hyperperfusion, restricted diffusion and diffuse signal suppressions in susceptibility imaging
3.8	21 - 25	F	Benign enhancing foramen magnum lesion	Ski injury with head impact, retrograde amnesia, initial confusion, subsequent improvement, MRI preferred due to young age	Round, T2-hyperintense structure in the left-sided foramen magnum with ca. 6 mm diameter and no contact to brain parenchyma
3.9	56 - 60	F	Posterior reversible encephalopathy syndrome (PRES)	Confusion, immunosuppression post-kidney transplant	Bilateral homogenous T2-hyperintensities of the occipital white matter
3.10	76 - 80	M	Diffuse axonal injury	Recent history of high-speed trauma with traumatic SAH and hematopneumothorax	Multiple supra- and infratentorial tubuar or dot-shaped susceptibility artifacts along white matter tracts
